# Reduced antibody activity against SARS-CoV-2 B.1.617.2 Delta virus in serum of mRNA-vaccinated patients receiving TNF-α inhibitors

**DOI:** 10.1101/2021.09.28.21264250

**Authors:** Rita E. Chen, Matthew J. Gorman, Daniel Y. Zhu, Juan Manuel Carreño, Dansu Yuan, Laura A. VanBlargan, Samantha Burdess, Douglas A. Lauffenburger, Wooseob Kim, Jackson S. Turner, Lindsay Droit, Scott A. Handley, Salim Chahin, Parakkal Deepak, Jane A. O’Halloran, Michael Paley, Rachel M. Presti, Gregory F. Wu, Florian Krammer, Galit Alter, Ali H. Ellebedy, Alfred H. J. Kim, Michael S. Diamond

## Abstract

Although vaccines effectively prevent COVID-19 in healthy individuals, they appear less immunogenic in individuals with chronic inflammatory diseases (CID) and/or under chronic immunosuppression, and there is uncertainty of their activity against emerging variants of concern in this population. Here, we assessed a cohort of 74 CID patients treated as monotherapy with chronic immunosuppressive drugs for functional antibody responses in serum against historical and variant SARS-CoV-2 viruses after immunization with Pfizer mRNA BNT162b2 vaccine. Longitudinal analysis showed the greatest reductions in neutralizing antibodies and Fc effector function capacity in individuals treated with TNF-α inhibitors, and this pattern appeared worse against the B.1.617.2 Delta virus. Within five months of vaccination, serum neutralizing titers of the majority of CID patients fell below the presumed threshold correlate for antibody-mediated protection. Thus, further vaccine boosting or administration of long-acting prophylaxis (*e*.*g*., monoclonal antibodies) likely will be required to prevent SARS-CoV-2 infection in this susceptible population.
