## Supplementary material for "Reduced antibody activity against SARS-CoV-2 B.1.617.2 Delta virus in serum of mRNA-vaccinated patients receiving TNF-α inhibitors": Table S1

### Sheet: P2 D614G TMP
POS	REF	ALT	EFFECT	GENE	VAF	PROTEIN	filename
7486	A	T	synonymous_variant	ORF1ab	1	p.Ser2407Ser
7489	T	A	synonymous_variant	ORF1ab	0.990826	p.Thr2408Thr
8782	C	T	synonymous_variant	ORF1ab	0.995413	p.Ser2839Ser
23403	A	G	missense_variant	S	0.978355	p.Asp614Gly
28144	T	C	missense_variant	ORF8	0.994382	p.Leu84Ser
							P2 D614G TMPRSS2

### Sheet: P1 Wash B.1.351 TMP
POS	REF	ALT	EFFECT	GENE	VAF	PROTEIN	filename
7486	A	T	synonymous_variant	ORF1ab	1	p.Ser2407Ser
7489	T	A	synonymous_variant	ORF1ab	0.986301	p.Thr2408Thr
8782	C	T	synonymous_variant	ORF1ab	0.976526	p.Ser2839Ser
21801	A	C	missense_variant	S	0.985782	p.Asp80Ala
22206	A	G	missense_variant	S	0.983673	p.Asp215Gly
22280	ACTTTACTTG	A	disruptive_inframe_deletion	S	0.919847	p.Leu242_Leu244del
22813	G	T	missense_variant	S	1	p.Lys417Asn
23012	G	A	missense_variant	S	0.937984	p.Glu484Lys
23063	A	T	missense_variant	S	0.987342	p.Asn501Tyr
23403	A	G	missense_variant	S	0.968127	p.Asp614Gly
23664	C	T	missense_variant	S	0.984127	p.Ala701Val
28144	T	C	missense_variant	ORF8	0.993333	p.Leu84Ser
							P1 Wash-SA.B.1.351 TMP

### Sheet: B.1.617.2
CHROM	POS	ID	REF	ALT	QUAL	FILTER	DEPTH	ALLELE_FREQUENCY	STRAND_BIAS	DP4	ANNOTATIONS	EFFECT	PUTATIVE_IMPACT	GENE_NAME	GENE_ID	FEATURE_TYPE	FEATURE_ID	TRANSCRIPT_TYPE	EXON_INTRON_RANK	HGVSc	HGVSp	cDNA_POSITION_AND_LENGTH	CDS_POSITION_AND_LENGTH	PROTEIN_POSITION_AND_LENGTH	DISTANCE_TO_FEATURE	ERROR
NC_045512.2	26767	.	T	C	49314	PASS	10030	0.993918	1	14,10,5245,4724	C	missense_variant	MODERATE	M	GU280_gp05	transcript	GU280_gp05	protein_coding	1/1	c.245T>C	p.Ile82Thr	245/669	245/669	82/222		,C
NC_045512.2	28461	.	A	T	49314	PASS	14676	0.009199	37	68,23,67,68	T	missense_variant	MODERATE	N	GU280_gp10	transcript	GU280_gp10	protein_coding	1/1	c.188A>T	p.Asp63Val	188/1260	188/1260	63/419		,T
NC_045512.2	28461	.	A	G	49314	PASS	14676	0.976969	61	68,23,6988,7350	G	missense_variant	MODERATE	N	GU280_gp10	transcript	GU280_gp10	protein_coding	1/1	c.188A>G	p.Asp63Gly	188/1260	188/1260	63/419		,G
NC_045512.2	28881	.	G	T	49314	PASS	19848	0.983424	1	73,63,10163,9356	T	missense_variant	MODERATE	N	GU280_gp10	transcript	GU280_gp10	protein_coding	1/1	c.608G>T	p.Arg203Met	608/1260	608/1260	203/419		,T
NC_045512.2	28698	.	C	A	49314	PASS	20474	0.921901	14	638,802,8900,9975	A	missense_variant	MODERATE	N	GU280_gp10	transcript	GU280_gp10	protein_coding	1/1	c.425C>A	p.Pro142Gln	425/1260	425/1260	142/419		,A
NC_045512.2	28270	.	TA	T	49314	PASS	14804	0.970211	50	347,221,7403,6960	INDEL	upstream_gene_variant	MODIFIER	N	GU280_gp10	transcript	GU280_gp10	protein_coding		c.-3delA					3	,T
NC_045512.2	29512	.	T	C	49314	PASS	11948	0.989203	1	48,32,7446,4373	C	synonymous_variant	LOW	N	GU280_gp10	transcript	GU280_gp10	protein_coding	1/1	c.1239T>C	p.Ser413Ser	1239/1260	1239/1260	413/419		,C
NC_045512.2	29402	.	G	T	49314	PASS	5599	0.986248	23	22,4,3119,2403	T	missense_variant	MODERATE	N	GU280_gp10	transcript	GU280_gp10	protein_coding	1/1	c.1129G>T	p.Asp377Tyr	1129/1260	1129/1260	377/419		,T
NC_045512.2	1055	.	G	A	49314	PASS	6134	0.984187	15	0,6,3009,3028	A	missense_variant	MODERATE	ORF1ab	GU280_gp01	transcript	GU280_gp01	protein_coding	1/2	c.790G>A	p.Asp264Asn	790/21291	790/21291	264/7096		,A
NC_045512.2	3037	.	C	T	49314	PASS	4783	0.992891	0	1,2,2361,2388	T	synonymous_variant	LOW	ORF1ab	GU280_gp01	transcript	GU280_gp01	protein_coding	1/2	c.2772C>T	p.Phe924Phe	2772/21291	2772/21291	924/7096		,T
NC_045512.2	5184	.	C	T	49314	PASS	7052	0.988656	27	3,19,3292,3680	T	missense_variant	MODERATE	ORF1ab	GU280_gp01	transcript	GU280_gp01	protein_coding	1/2	c.4919C>T	p.Pro1640Leu	4919/21291	4919/21291	1640/7096		,T
NC_045512.2	9203	.	G	A	49314	PASS	5487	0.994897	6	2,0,2538,2921	A	missense_variant	MODERATE	ORF1ab	GU280_gp01	transcript	GU280_gp01	protein_coding	1/2	c.8938G>A	p.Asp2980Asn	8938/21291	8938/21291	2980/7096		,A
NC_045512.2	9678	.	T	C	49314	PASS	3214	0.987866	4	15,11,1487,1688	C	missense_variant	MODERATE	ORF1ab	GU280_gp01	transcript	GU280_gp01	protein_coding	1/2	c.9413T>C	p.Phe3138Ser	9413/21291	9413/21291	3138/7096		,C
NC_045512.2	11005	.	C	A	49314	PASS	6178	0.987698	19	27,10,3160,2942	A	missense_variant	MODERATE	ORF1ab	GU280_gp01	transcript	GU280_gp01	protein_coding	1/2	c.10740C>A	p.His3580Gln	10740/21291	10740/21291	3580/7096		,A
NC_045512.2	14408	.	C	T	49314	PASS	4910	0.988391	4	4,7,2605,2248	T	missense_variant	MODERATE	ORF1ab	GU280_gp01	transcript	GU280_gp01	protein_coding	2/2	c.14144C>T	p.Pro4715Leu	14144/21291	14144/21291	4715/7096		,T
NC_045512.2	17496	.	A	G	49314	PASS	4350	0.979080	3	21,9,2635,1624	G	synonymous_variant	LOW	ORF1ab	GU280_gp01	transcript	GU280_gp01	protein_coding	2/2	c.17232A>G	p.Glu5744Glu	17232/21291	17232/21291	5744/7096		,G
NC_045512.2	20396	.	A	G	49314	PASS	6743	0.980869	83	47,12,2745,3869	G	missense_variant	MODERATE	ORF1ab	GU280_gp01	transcript	GU280_gp01	protein_coding	2/2	c.20132A>G	p.Lys6711Arg	20132/21291	20132/21291	6711/7096		,G
NC_045512.2	210	.	G	T	49314	PASS	3494	0.997710	0	2,1,1787,1699	T	upstream_gene_variant	MODIFIER	ORF1ab	GU280_gp01	transcript	GU280_gp01	protein_coding		c.-56G>T					56	,T
NC_045512.2	241	.	C	T	49314	PASS	3158	0.984167	2	2,0,1722,1386	T	upstream_gene_variant	MODIFIER	ORF1ab	GU280_gp01	transcript	GU280_gp01	protein_coding		c.-25C>T					25	,T
NC_045512.2	1267	.	C	T	49314	PASS	7438	0.955633	94	11,62,3618,3490	T	synonymous_variant	LOW	ORF1ab	GU280_gp01	transcript	GU280_gp01	protein_coding	1/2	c.1002C>T	p.Gly334Gly	1002/21291	1002/21291	334/7096		,T
NC_045512.2	1191	.	C	T	49314	PASS	5887	0.978597	35	8,25,3257,2504	T	missense_variant	MODERATE	ORF1ab	GU280_gp01	transcript	GU280_gp01	protein_coding	1/2	c.926C>T	p.Pro309Leu	926/21291	926/21291	309/7096		,T
NC_045512.2	1267	.	C	G	49314	PASS	7438	0.027292	18	11,62,62,141	G	synonymous_variant	LOW	ORF1ab	GU280_gp01	transcript	GU280_gp01	protein_coding	1/2	c.1002C>G	p.Gly334Gly	1002/21291	1002/21291	334/7096		,G
NC_045512.2	28	.	C	T	5120	PASS	7970	0.095985	32	5041,1844,515,250	T	upstream_gene_variant	MODIFIER	ORF1ab	GU280_gp01	transcript	GU280_gp01	protein_coding		c.-238C>T					238	,T
NC_045512.2	25469	.	C	T	49314	PASS	9674	0.997416	0	0,0,4974,4675	T	missense_variant	MODERATE	ORF3a	GU280_gp03	transcript	GU280_gp03	protein_coding	1/1	c.77C>T	p.Ser26Leu	77/828	77/828	26/275		,T
NC_045512.2	27752	.	C	T	49314	PASS	11325	0.996027	1	4,4,6281,4999	T	missense_variant	MODERATE	ORF7a	GU280_gp07	transcript	GU280_gp07	protein_coding	1/1	c.359C>T	p.Thr120Ile	359/366	359/366	120/121		,T
NC_045512.2	28253	.	C	T	49314	PASS	11204	0.988665	4	16,13,5135,5942	T	synonymous_variant	LOW	ORF8	GU280_gp09	transcript	GU280_gp09	protein_coding	1/1	c.360C>T	p.Phe120Phe	360/366	360/366	120/121		,T
NC_045512.2	28198	.	G	T	49314	PASS	10375	0.994506	6	10,14,5634,4684	T	missense_variant	MODERATE	ORF8	GU280_gp09	transcript	GU280_gp09	protein_coding	1/1	c.305G>T	p.Cys102Phe	305/366	305/366	102/121		,T
NC_045512.2	24410	.	G	A	49314	PASS	4934	0.996149	2	2,0,2773,2142	A	missense_variant	MODERATE	S	GU280_gp02	transcript	GU280_gp02	protein_coding	1/1	c.2848G>A	p.Asp950Asn	2848/3822	2848/3822	950/1273		,A
NC_045512.2	23604	.	C	G	49314	PASS	6283	0.825243	6	486,506,2654,2531	G	missense_variant	MODERATE	S	GU280_gp02	transcript	GU280_gp02	protein_coding	1/1	c.2042C>G	p.Pro681Arg	2042/3822	2042/3822	681/1273		,G
NC_045512.2	23403	.	A	G	49314	PASS	8577	0.994404	18	9,2,3726,4803	G	missense_variant	MODERATE	S	GU280_gp02	transcript	GU280_gp02	protein_coding	1/1	c.1841A>G	p.Asp614Gly	1841/3822	1841/3822	614/1273		,G
NC_045512.2	22995	.	C	A	49314	PASS	7510	0.989880	7	9,4,3512,3922	A	missense_variant	MODERATE	S	GU280_gp02	transcript	GU280_gp02	protein_coding	1/1	c.1433C>A	p.Thr478Lys	1433/3822	1433/3822	478/1273		,A
NC_045512.2	22917	.	T	G	49314	PASS	5654	0.956845	154	20,83,3218,2192	G	missense_variant	MODERATE	S	GU280_gp02	transcript	GU280_gp02	protein_coding	1/1	c.1355T>G	p.Leu452Arg	1355/3822	1355/3822	452/1273		,G
NC_045512.2	22028	.	GAGTTCA	G	49314	PASS	6954	0.981450	3	222,291,3084,3741	INDEL	disruptive_inframe_deletion	MODERATE	S	GU280_gp02	transcript	GU280_gp02	protein_coding	1/1	c.467_472delAGTTCA	p.Glu156_Arg158delinsGly	467/3822	467/3822	156/1273		,G
NC_045512.2	21987	.	G	A	49314	PASS	7282	0.992035	6	2,0,3379,3845	A	missense_variant	MODERATE	S	GU280_gp02	transcript	GU280_gp02	protein_coding	1/1	c.425G>A	p.Gly142Asp	425/3822	425/3822	142/1273		,A
NC_045512.2	21792	.	A	C	49314	PASS	6169	0.993516	15	12,2,3397,2732	C	missense_variant	MODERATE	S	GU280_gp02	transcript	GU280_gp02	protein_coding	1/1	c.230A>C	p.Lys77Thr	230/3822	230/3822	77/1273		,C
NC_045512.2	21618	.	C	G	49314	PASS	9319	0.996566	1	1,3,3992,5295	G	missense_variant	MODERATE	S	GU280_gp02	transcript	GU280_gp02	protein_coding	1/1	c.56C>G	p.Thr19Arg	56/3822	56/3822	19/1273		,G
NC_045512.2	29742	.	G	T	49314	PASS	9905	0.990409	44	22,5,3989,5821	T	downstream_gene_variant	MODIFIER	S	GU280_gp02	transcript	GU280_gp02	protein_coding		c.*4358G>T					4358	,T
NC_045512.2	23588	.	ACTCAGACTAATTCTC	A	22759	PASS	6336	0.132418	5	2724,2935,421,418	INDEL	disruptive_inframe_deletion	MODERATE	S	GU280_gp02	transcript	GU280_gp02	protein_coding	1/1	c.2030_2044delAGACTAATTCTCCTC	p.Gln677_Pro681del	2030/3822	2030/3822	677/1273		INFO_REALIGN_3_PRIME,A
